# A MULTI-MINERAL INTERVENTION TO IMPROVE DISEASE-RELATED AND MECHANISTIC BIOMARKERS IN ULCERATIVE COLITIS PATIENTS

**DOI:** 10.1101/2025.02.17.25322298

**Authors:** Muhammad N. Aslam, Danielle (Kim) Turgeon, Henry D. Appelman, Ryan Stidham, Shannon McClintock, Ron Allen, Gillian Moraga, Isabelle Harber, Kara J. Jencks, Molly M. McNeely, Ananda Sen, Karl J. Jepsen, James Varani

## Abstract

**Introduction:** The long-term goal of our studies is to determine if, and to what extent, a multi-mineral product (Aquamin) could have beneficial impact on individuals with ulcerative colitis (UC). As a step toward achieving that goal, we carried out a 180-day biomarker trial in patients with UC in remission or at the mild stage.

**Approach:** A total of 28 subjects were included in the study. Each was randomized to receive either Aquamin for 180 days or placebo for the first 90 days. At day-90, placebo subjects crossed over to Aquamin for the final 90 days. At days-0, −90 and −180, serum samples were assessed for alkaline phosphatase (ALP), intestine-specific ALP (ALPI), C-reactive protein (CRP) and for biomarkers of bone turnover (osteocalcin, TRAP5b and bone-specific ALP [e.g., BALP]). Stool specimens were assessed for fecal calprotectin at the same time points and colon biopsies were examined histologically. Each subject underwent DEXA scanning (day-0 and −180 only). In addition, a mass spectrometry-based proteomic assessment was performed using colon biopsy specimens obtained at each time point.

**Results:** Subjects receiving Aquamin for the complete 180-day period (a total of 12) demonstrated improvement in all biomarkers; this was not seen in the placebo group (16 subjects). Subjects who received Aquamin for 90-days were intermediary in their responses. Subjects receiving Aquamin for 180-days also demonstrated increases in bone mineral density (BMD) and bone mineral content (BMC) resulting in a statistically-significant increase in the hip strength index over the period of treatment. This was accompanied by increases in osteocalcin and TRAP5b and by a decrease in BALP. The proteomic screen demonstrated up-regulation of multiple gut barrier proteins, cell surface transporter molecules and certain proteins with anti-inflammatory potential in response to Aquamin. Aquamin treatment also led to down-regulation of several proteins associated with the pro-inflammatory state.

**Conclusion:** These findings suggest the potential value of multi-mineral intervention (Aquamin) as a low-cost, non-toxic adjuvant therapy for mild UC or for individuals with UC in remission.
