## Supplementary material for "A MULTI-MINERAL INTERVENTION TO IMPROVE DISEASE-RELATED AND MECHANISTIC BIOMARKERS IN ULCERATIVE COLITIS PATIENTS": S Table 2

### Sheet: S Table 2
	Supplement Table 2. Disease status and ongoing treatment log
	Subject ID	Assisgnment	Age range (Y)	Gender	Year of Diagnosis	Distribution	Current IBD Medications	Last Flare	Pre-Study Colonoscopy Report	Most recent Pre-Study Pathology Report
	Subject 1	Placebo	21-25	F	2014	Pancolitis	Tofacitinib (oral)	2019	Granularity in the entire colon	Active ulcerative pancolitis
	Subject 2	Placebo	31-35	M	2011	NA	Mesalamine oral & suppository (Except last 3 weeks of 180-d visit)	NA	NA	NA
	Subject 3	Placebo	26-30	F	2013	Pancolitis	Mesalamine, Mercaptopurine (oral)	2019	moderately active ulcerative pancolitis	Ulcerative pancolitis
	Subject 4	Placebo	51-55	F	2000	Left-sided	Mesalamine enema, Sulfasalazine oral	2019	Ulcerative colitis in objective remission.	Quiescent chronic colitis - SC, Rec
	Subject 5	Placebo	56-60	M	1999	Left-sided	Mesalamine (oral)	2020	Ulcerative colitis in endoscopic remission. Granularity in the Rec.	lymphoid aggregate - Rec. no significant abnormality
	Subject 6	Placebo	31-35	M	NA	Pancolitis	Mesalamine (oral)	2019	Granularity and altered vascular pattern throughout the colon	Active chronic pancolitis identical to ulcerative pancolitis
	Subject 7	Placebo	46-50	F	2006	NA	Mesalamine (oral)	2006	quiescent colitis	No significant abnormality
	Subject 8	Placebo	26-30	M	2017	Rec, SC	Azathioprine (oral), Vedolizumab (IV)	2019	Normal	Inflammatory pseudopolyp - Rec
	Subject 9	Placebo	26-30	F	2015	Pancolitis	Infliximab (IV), vedolizumab (IV), Prednisone (oral)* & Hydrocortisone (enema)*	2019	Mild, scattered patches of erythema	Quiescent chronic colitis
	Subject 10	Placebo	41-45	F	2015	Pancolitis	Mesalamine (oral)	2016	Endoscopically quiescent (healed) ulcerative colitis. Mayo score 0	Chronic quiescent colitis
	Subject 11	Placebo	41-45	F	1997	Pancolitis	Mesalamine (oral)	2014	Inactive (Mayo Score 0) quiescent ulcerative colitis	Quiescent chronic colitis - LC, Rec
	Subject 12	Placebo	21-25	M	2014	Pancolitis	Azathioprine (oral), Infliximab (IV)	2015	Diffuse active colitis. pancolitis	Diffuse active chronic colitis consistent with ulcerative pancolitis.
	Subject 13	Placebo	76-80	F	1988	LC	Mesalamine (oral)	2018	Endoscopically quiescent left sided UC, Mayo 0	No significant abnormality
	Subject 14	Placebo	41-45	F	1998	LC	Mesalamine suppository	2019	Moderate inflammation in Rec (last 2 cm)	Chronic quiescent colitis (SC), Chronic colitis with mild activity (Rec)
	Subject 15	Placebo	36-40	F	2000	NA	Vedolizumab IV	NA	No significant abnormality	No significant abnormality
	Subject 16	Placebo	46-50	M	2014	NA	Mesalamine (oral)	NA	Endoscopically quiescent ulcerative pancolitis	TC: Serrated changes, LC: Polypoid low-grade dysplasia
	Subject 17	Aquamin	31-35	F	2011	Pancolitis	Azathioprine (oral), Infliximab (IV)	2018	Mild (Mayo Score 1) ulcerative colitis, in remission	Quiescent ulcerative colitis (LC)
	Subject 18	Aquamin	56-60	F	1992	Pancolitis	No active treatment (Allergic to Azathioprine and Sulfa)	2012	No significant abnormalities	No significant abnormalities
	Subject 19	Aquamin	61-65	F	2016	NA	Tofacitinib (oral)	2019	Erythematous, granular, scarred and vascular-pattern-decreased mucosa -SC; Rec	Quiescent colitis with mucosal scar -SC
	Subject 20	Aquamin	31-35	M	2009	Pancolitis	Infliximab (IV)	2018	severe ulcerative pancolitis (Mayo 3 endoscopic subscore)	Ulcerative pancolitis
	Subject 21	Aquamin	26-30	F	2010	NA	Sulfasalazine (oral), Vedolizumab (IV-SOS)	2012	mildly active ulcerative pancolitis	Quiescent ulcerative colitis
	Subject 22	Aquamin	26-30	M	2012	TC	Infliximab IV-SOS (Last 3 weeks - no Rx due to medical insurance issues)	2012	Ulcerative colitis in near complete remission	Quiescent ulcerative colitis
	Subject 23	Aquamin	36-40	M	2003	NA	Ustekinumab (IV & Subcutaneous), later added Budesonide (oral) & Prednisone (oral)*	2020	Endoscopically mild to moderately active ulcerative colitis	Patchy active chronic colitis - TC, LC, Rec
	Subject 24	Aquamin	66-70	M	1978	Pancolitis	No active treatment	NA	NA	NA
	Subject 25	Aquamin	71-75	F	1990	Pancolitis	Mesalamine (Suppository), Sulfasalazine (oral)	2018	Endoscopically quiescent ulcerative	Quiescent ulcerative colitis
	Subject 26	Aquamin	61-65	F	2016	Rec, SC	Mesalamine (oral)	2016	Endoscopically quiescent (healed) ulcerative colitis	No significant abnormality
	Subject 27	Aquamin	26-30	M	2011	Pancolitis	Balsalazide (oral), Infliximab (IV)	2015	No significant abnormality	quiescent chronic colitis
	Subject 28	Aquamin	61-65	F	1993	Pancolitis	Infliximab (IV), Mesalamine (oral)	2012	Mild (Mayo Score 1) pancolitis	No significant abnormality
		*Started during study participation due to a flare
		NA: Information not available in electronic record; IV: Intravenous; SOS: As needed; Rec: Rectum; SC: Sigmoid colon: TC: Transverse colon; LC: Left colon
		Subject IDs have been anonymized and do not reflect real identifiers.
