## Supplementary material for "A MULTI-MINERAL INTERVENTION TO IMPROVE DISEASE-RELATED AND MECHANISTIC BIOMARKERS IN ULCERATIVE COLITIS PATIENTS": S Table 6

### Sheet: Canonical Pathways
	Supplement Table 6. Canonical Pathways.	Supplement Table 6 identifies 131 statistically significant pathways curated by QIAGEN IPA. The pathways influenced by the 103 differentially expressed proteins shown in Figure 5. The significance of these pathways is determined using the p-value of overlap, calculated through the right-tailed Fisher's Exact Test. Additionally, the ratio is calculated by dividing the number of analysis-ready mole…
						AQ-180D				AQ-90D				Placebo				© 2000-2024 QIAGEN. All rights reserved.
	Ingenuity Canonical Pathways	-log(p-value)	Ratio	No overlap with dataset		z-score	Downregulated	Upregulated		z-score	Downregulated	Upregulated		z-score	Downregulated	Upregulated		Molecules
	Keratinization	14.1	0.11	105/118 (89%)		3.606	0	0.11		2.496	0.02	0.09		-0.277	0.06	0.05		DSC2,DSG2,DSP,KRT12,KRT13,KRT14,KRT18,KRT19,KRT20,KRT35,KRT38,KRT75,KRT8
	Cell junction organization	6.79	0.0795	81/88 (92%)		2.646	0	0.08		2.646	0	0.08		-1.134	0.06	0.02		CDH1,CDH13,CDH17,CLDN3,CLDN7,F11R,KRT14
	Degradation of the extracellular matrix	4.98	0.0794	58/63 (92%)		2.236	0	0.08		2.236	0	0.08		-2.236	0.08	0		CDH1,HSPG2,LAMA5,LAMC1,NID1
	Extracellular matrix organization	3.95	0.0485	98/103 (95%)		2.236	0	0.05		2.236	0	0.05		-2.236	0.05	0		HSPG2,LAMA4,LAMA5,LAMC1,NID1
	Transport of inorganic cations/anions and amino acids/oligopeptides	3.95	0.0485	98/103 (95%)		2.236	0	0.05		2.236	0	0.05		-1.342	0.04	0.01		SLC12A7,SLC25A10,SLC26A2,SLC26A3,SLC4A4
	Ion channel transport	2.85	0.0279	174/179 (97%)		2.236	0	0.03		0.447	0.01	0.02		-0.447	0.02	0.01		ATP13A1,ATP1B1,ATP1B3,CLCA1,CLCA4
	Coronavirus Pathogenesis Pathway	2.72	0.0262	186/191 (97%)		2.236	0.02	0.01		2.236	0.02	0.01		-1.342	0	0.03		JAK1,RIGI,SMAD4,STAT1,STING1
	Reversible hydration of carbon dioxide	6.7	0.333	8/12 (67%)		2	0	0.33		2	0	0.33		-2	0.33	0		CA1,CA12,CA2,CA4
	Apoptotic execution phase	4.16	0.0833	44/48 (92%)		2	0	0.08		2	0	0.08		-1	0.06	0.02		CDH1,DSG2,DSP,TJP1
	Glucose metabolism	3.36	0.0519	73/77 (95%)		2	0	0.05		1	0.01	0.04		1	0.01	0.04		FBP1,FBP2,SLC25A10,SLC25A13
	Transport of bile salts and organic acids, metal ions and amine compounds	3.26	0.0488	78/82 (95%)		2	0	0.05		2	0	0.05		-1	0.04	0.01		SLC39A14,SLC39A5,SLC44A1,SLC44A4
	GP6 Signaling Pathway	2.59	0.0323	120/124 (97%)		2	0	0.03		2	0	0.03		-2	0.03	0		LAMA4,LAMA5,LAMC1,PRKCA
	Sertoli Cell-Sertoli Cell Junction Signaling	7.89	0.046	228/239 (95%)		1.508	0	0.05		0.905	0	0.04		-0.302	0.04	0.01		CDH1,CDH13,CDH17,CLDN3,CLDN7,F11R,LAMA4,LAMA5,LAMC1,TJP1,TJP3
	Pancreatic Secretion Signaling Pathway	6.76	0.0412	233/243 (96%)		1.414	0.01	0.03		1.414	0.01	0.03		-2.121	0.04	0		CA1,CA12,CA2,CA4,CD38,CLCA1,CLCA4,PRKCA,SLC4A4,VAMP3
	Cell surface interactions at the vascular wall	3.67	0.0424	113/118 (96%)		1.342	0.01	0.03		1.342	0.01	0.03		2.236	0	0.04		ATP1B1,ATP1B3,CD74,EPCAM,F11R
	Glycerophospholipid biosynthesis	2.97	0.0408	94/98 (96%)		1	0.01	0.03		2	0	0.04		-1	0.03	0.01		ALPI,PLA2G4A,SLC44A1,SLC44A4
	Synaptogenesis Signaling Pathway	1.28	0.013	303/307 (99%)		1	0	0.01		1	0	0.01		-1	0.01	0		CDH1,CDH13,CDH17,VAMP3
	Myelination Signaling Pathway	1.21	0.0124	318/322 (99%)		1	0	0.01		1	0	0.01		-2	0.01	0		LAMA4,LAMA5,LAMC1,SMAD4
	CDX Gastrointestinal Cancer Signaling Pathway	3.58	0.0311	187/193 (97%)		0.816	0.01	0.02		0	0.02	0.02		1.633	0.01	0.03		CA1,CDH17,JAK1,MUC2,NCF1,SMAD4
	Hematoma Resolution Signaling Pathway	2.27	0.0205	239/244 (98%)		0.447	0.01	0.01		-1.342	0.01	0.01		1.342	0.01	0.01		C8B,CA1,LTF,SOD2,STAT1
	Neutrophil degranulation	2.38	0.0159	434/441 (98%)		0.378	0.01	0.01		-0.378	0.01	0.01		1.134	0	0.01		CD59,CST3,CSTB,DSP,LTF,PIGR,STING1
	IL-10 Signaling	2.38	0.0282	138/142 (97%)		0	0.03	0		0	0.03	0		1	0.01	0.02		HLA-A,HLA-DQB1,JAK1,STAT1
	RHO GTPase cycle	1.82	0.0138	429/435 (99%)		0	0.01	0.01		-0.816	0.01	0		0.816	0	0.01		CDC37,DSG2,DSP,MUC13,NCF1,VAMP3
	Serotonin Receptor Signaling	1.74	0.0132	447/453 (99%)		0	0	0.01		0	0	0.01		0.816	0.01	0.01		CD38,CDH1,FBP1,FBP2,PLA2G4A,PRKCA
	Glutaminergic Receptor Signaling Pathway (Enhanced)	1.22	0.0125	316/320 (99%)		0	0.01	0.01		1	0	0.01		-1	0.01	0		GLUL,PLA2G4A,PRKCA,VAMP3
	Estrogen Receptor Signaling	0.943	0.00995	398/402 (99%)		0	0	0		-1	0.01	0		1	0	0.01		DDX5,JAK1,PRKCA,SOD2
	S100 Family Signaling Pathway	0.942	0.00832	715/721 (99%)		0	0	0		-0.816	0	0.01		1.633	0	0		CDH1,JAK1,NCF1,PLA2G4A,PRKCA,SMAD4
	Hepatic Fibrosis Signaling Pathway	1.41	0.0123	401/406 (99%)		-0.447	0	0.01		0.447	0.01	0		0.447	0	0.01		JAK1,NCF1,PRKCA,SMAD4,SOD2
	Neuroinflammation Signaling Pathway	4.21	0.0273	285/293 (97%)		-0.816	0.02	0.01		-2.449	0.02	0.01		1.633	0.01	0.02		GLUL,HLA-A,HLA-DQB1,JAK1,NCF1,PLA2G4A,SOD2,STAT1
	ISG15 antiviral mechanism	3.62	0.0606	62/66 (94%)		-1	0.05	0.02		-1	0.05	0.02		2	0	0.06		FLNB,JAK1,RIGI,STAT1
	Production of Nitric Oxide and Reactive Oxygen Species in Macrophages	2.01	0.0221	177/181 (98%)		-1	0.02	0.01		-1	0.02	0.01		1	0.01	0.02		JAK1,NCF1,PRKCA,STAT1
	Regulation of the Epithelial Mesenchymal Transition by Growth Factors Pathway	1.95	0.0212	185/189 (98%)		-1	0.01	0.02		-1	0.01	0.02		2	0.01	0.01		CDH1,CLDN3,JAK1,SMAD4
	Insulin Secretion Signaling Pathway	1.46	0.015	263/267 (99%)		-1	0.01	0		-1	0.01	0		0	0.01	0.01		JAK1,PRKCA,STAT1,VAMP3
	Neutrophil Extracellular Trap Signaling Pathway	1.07	0.0111	357/361 (99%)		-1	0.01	0		0	0.01	0.01		0	0.01	0.01		LTF,NCF1,PLA2G4A,PRKCA
	Systemic Lupus Erythematosus in B Cell Signaling Pathway	0.67	0.00774	513/517 (99%)		-1	0.01	0		-1	0.01	0		1	0	0.01		JAK1,PRKCA,STAT1,STING1
	ISGylation Signaling Pathway	4.2	0.0549	86/91 (95%)		-1.342	0.04	0.01		-1.342	0.04	0.01		0.447	0	0.05		FLNB,JAK1,RIGI,STAT1,STING1
	Wound Healing Signaling Pathway	2.29	0.0207	236/241 (98%)		-1.342	0.01	0.01		-1.342	0.01	0.01		1.342	0.01	0.01		JAK1,LAMA5,LAMC1,PRKCA,STAT1
	Necroptosis Signaling Pathway	4.24	0.0411	140/146 (96%)		-1.633	0.02	0.02		-0.816	0.01	0.03		0.816	0.01	0.03		GLUL,JAK1,PLA2G4A,SLC25A10,SLC25A13,STAT1
	Interferon gamma signaling	3.34	0.0513	74/78 (95%)		-2	0.05	0		-2	0.05	0		1	0.01	0.04		HLA-A,HLA-DQB1,JAK1,STAT1
	Th1 Pathway	2.77	0.036	107/111 (96%)		-2	0.04	0		-2	0.04	0		1	0.01	0.03		HLA-A,HLA-DQB1,JAK1,STAT1
	Multiple Sclerosis Signaling Pathway	1.85	0.0198	198/202 (98%)		-2	0.02	0		-1	0.01	0		0	0.01	0.01		C8B,HLA-A,HLA-DQB1,STAT1
	RHOGDI Signaling	1.76	0.0186	211/215 (98%)		-2	0	0.02		-2	0	0.02		1	0.01	0		CDH1,CDH13,CDH17,PRKCA
	Pathogen Induced Cytokine Storm Signaling Pathway	2.42	0.0185	318/324 (98%)		-2.449	0.02	0		-2.449	0.02	0		2.449	0	0.02		CDH1,HLA-DQB1,JAK1,RIGI,STAT1,STING1
	Sertoli Cell-Germ Cell Junction Signaling Pathway (Enhanced)	4.95	0.0346	223/231 (97%)		-2.828	0	0.03		-2.828	0	0.03		2.121	0.03	0		CDH1,CLDN3,CLDN7,F11R,LAMA4,LAMA5,LAMC1,TJP1
	Glucocorticoid Receptor Signaling	9.47	0.0316	521/538 (97%)			0.01	0.02			0.01	0.02			0.01	0.02		FBP1,HLA-A,HLA-DQB1,JAK1,KRT12,KRT13,KRT14,KRT18,KRT19,KRT20,KRT35,KRT38,KRT75,KRT8,PLA2G4A,SMAD4,STAT1
	Erythrocytes take up oxygen and release carbon dioxide	5.49	0.429	4/7 (57%)			0	0.43			0	0.43			0.43	0		CA1,CA2,CA4
	Erythrocytes take up carbon dioxide and release oxygen	4.82	0.273	8/11 (73%)			0	0.27			0	0.27			0.27	0		CA1,CA2,CA4
	Tight Junction Signaling	3.82	0.0345	168/174 (97%)			0.01	0.03			0.01	0.02			0.03	0.01		CLDN3,CLDN7,F11R,TJP1,TJP3,VAMP3
	Antigen Presentation Pathway	3.5	0.103	26/29 (90%)			0.1	0			0.1	0			0.03	0.07		CD74,HLA-A,HLA-DQB1
	Epithelial-Mesenchymal Transition (EMT) during gastrulation	3.36	0.286	5/7 (71%)			0	0.29			0	0.29			0.29	0		CDH1,CLDN7
	Interleukin-9 signaling	3.13	0.222	7/9 (78%)			0.22	0			0.22	0			0	0.22		JAK1,STAT1
	Leukocyte Extravasation Signaling	2.77	0.0267	182/187 (97%)			0.01	0.02			0.01	0.02			0.02	0.01		CLDN3,CLDN7,F11R,NCF1,PRKCA
	Complement cascade	2.75	0.0577	49/52 (94%)			0.06	0			0.02	0.04			0.02	0.04		C8B,CD59,CD81
	Interferon alpha/beta signaling	2.71	0.0556	51/54 (94%)			0.06	0			0.06	0			0.02	0.04		HLA-A,JAK1,STAT1
	EGF Signaling	2.68	0.0545	52/55 (95%)			0.04	0.02			0.04	0.02			0.02	0.04		JAK1,PRKCA,STAT1
	Formation of definitive endoderm	2.68	0.133	13/15 (87%)			0	0.13			0	0.13			0.07	0.07		CDH1,SMAD4
	Interleukin-12 family signaling	2.43	0.1	18/20 (90%)			0.1	0			0.1	0			0	0.1		JAK1,STAT1
	Amyloid fiber formation	2.42	0.0441	65/68 (96%)			0.01	0.03			0.01	0.03			0.01	0.03		CST3,HSPG2,LTF
	Role of Hypercytokinemia/hyperchemokinemia in the Pathogenesis of Influenza	2.4	0.0435	66/69 (96%)			0.04	0			0.04	0			0	0.04		JAK1,RIGI,STAT1
	Other interleukin signaling	2.34	0.0909	20/22 (91%)			0.09	0			0.09	0			0	0.09		IL16,JAK1
	RHO GTPases Activate NADPH Oxidases	2.34	0.0909	20/22 (91%)			0.05	0.05			0.05	0.05			0.05	0.05		NCF1,PRKCA
	Caveolar-mediated Endocytosis Signaling	2.33	0.0411	70/73 (96%)			0.01	0.03			0.01	0.03			0.03	0.01		FLNB,HLA-A,PRKCA
	Interleukin-6 family signaling	2.3	0.087	21/23 (91%)			0.09	0			0.09	0			0	0.09		JAK1,STAT1
	Interleukin-20 family signaling	2.3	0.087	21/23 (91%)			0.09	0			0.09	0			0	0.09		JAK1,STAT1
	Role of JAK1, JAK2 and TYK2 in Interferon Signaling	2.3	0.087	21/23 (91%)			0.09	0			0.09	0			0	0.09		JAK1,STAT1
	IL-22 Signaling	2.27	0.0833	22/24 (92%)			0.08	0			0.08	0			0	0.08		JAK1,STAT1
	Signaling by MET	2.25	0.0385	75/78 (96%)			0	0.04			0	0.04			0.04	0		LAMA4,LAMA5,LAMC1
	IL-3 Signaling	2.25	0.0385	75/78 (96%)			0.03	0.01			0.03	0.01			0.01	0.03		JAK1,PRKCA,STAT1
	Th1 and Th2 Activation Pathway	2.23	0.0255	153/157 (97%)			0.03	0			0.03	0			0.01	0.02		HLA-A,HLA-DQB1,JAK1,STAT1
	Glycolysis I	2.2	0.0769	24/26 (92%)			0	0.08			0.04	0.04			0	0.08		FBP1,FBP2
	Gluconeogenesis I	2.2	0.0769	24/26 (92%)			0	0.08			0.04	0.04			0	0.08		FBP1,FBP2
	Integrin cell surface interactions	2.18	0.0361	80/83 (96%)			0	0.04			0	0.04			0.02	0.01		CDH1,F11R,HSPG2
	PDGF Signaling	2.14	0.0349	83/86 (97%)			0.02	0.01			0.02	0.01			0.01	0.02		JAK1,PRKCA,STAT1
	Signaling by CSF3 (G-CSF)	2.14	0.0714	26/28 (93%)			0.07	0			0.07	0			0	0.07		JAK1,STAT1
	Immunoregulatory interactions between a Lymphoid and a non-Lymphoid cell	2.08	0.0333	87/90 (97%)			0.02	0.01			0.01	0.02			0.02	0.01		CD81,CDH1,HLA-A
	FOXO-mediated transcription of oxidative stress, metabolic and neuronal genes	2.08	0.0667	28/30 (93%)			0	0.07			0.03	0.03			0	0.07		SMAD4,SOD2
	Fcγ Receptor-mediated Phagocytosis in Macrophages and Monocytes	2.04	0.0323	90/93 (97%)			0.02	0.01			0.02	0.01			0.02	0.01		NCF1,PRKCA,VAMP3
	Interferon Signaling	2.02	0.0625	30/32 (94%)			0.06	0			0.06	0			0	0.06		JAK1,STAT1
	PD-1, PD-L1 cancer immunotherapy pathway	2.02	0.0316	92/95 (97%)			0.03	0			0.03	0			0.01	0.02		HLA-A,HLA-DQB1,JAK1
	IL-13 Signaling Pathway	2.01	0.0312	93/96 (97%)			0.02	0.01			0.02	0.01			0.01	0.02		CLCA1,JAK1,STAT1
	O-linked glycosylation	1.96	0.03	97/100 (97%)			0	0.03			0.03	0			0	0.03		MUC13,MUC2,MUC5B
	Gene and protein expression by JAK-STAT signaling after IL-12 stimulation	1.95	0.0571	33/35 (94%)			0	0.06			0.03	0.03			0.03	0.03		CA1,SOD2
	IL-9 Signaling	1.95	0.0571	33/35 (94%)			0.06	0			0.06	0			0	0.06		JAK1,STAT1
	MIF-mediated Glucocorticoid Regulation	1.95	0.0571	33/35 (94%)			0.06	0			0.03	0.03			0.03	0.03		CD74,PLA2G4A
	Complement System	1.95	0.0571	33/35 (94%)			0.06	0			0.03	0.03			0.03	0.03		C8B,CD59
	Detoxification of Reactive Oxygen Species	1.93	0.0556	34/36 (94%)			0.03	0.03			0.06	0			0	0.06		NCF1,SOD2
	ILK Signaling	1.93	0.0208	188/192 (98%)			0	0.02			0	0.02			0.01	0.01		CDH1,DSP,FLNB,KRT18
	Regulation of the Epithelial-Mesenchymal Transition Pathway	1.92	0.0207	189/193 (98%)			0.01	0.02			0.01	0.02			0.01	0.01		CDH1,CLDN3,JAK1,SMAD4
	Interleukin-4 and Interleukin-13 signaling	1.89	0.0283	103/106 (97%)			0.02	0.01			0.02	0.01			0.01	0.02		JAK1,LAMA5,STAT1
	IL-8 Signaling	1.83	0.0195	201/205 (98%)			0	0.01			0	0.01			0.01	0		CDH1,CSTB,NCF1,PRKCA
	Virus Entry via Endocytic Pathways	1.81	0.0263	111/114 (97%)			0.01	0.02			0.01	0.02			0.02	0.01		FLNB,HLA-A,PRKCA
	Oncostatin M Signaling	1.8	0.0476	40/42 (95%)			0.05	0			0.05	0			0	0.05		JAK1,STAT1
	Signaling by SCF-KIT	1.78	0.0465	41/43 (95%)			0.02	0.02			0.02	0.02			0.02	0.02		PRKCA,STAT1
	MIF Regulation of Innate Immunity	1.78	0.0465	41/43 (95%)			0.05	0			0.02	0.02			0.02	0.02		CD74,PLA2G4A
	L1CAM interactions	1.77	0.0254	115/118 (97%)			0	0.03			0	0.03			0.03	0		CHL1,LAMA5,LAMC1
	Interleukin-2 family signaling	1.76	0.0455	42/44 (95%)			0.05	0			0.05	0			0	0.05		JAK1,STAT1
	IL-27 Signaling Pathway	1.73	0.0246	119/122 (98%)			0.02	0			0.02	0			0.01	0.02		HLA-A,JAK1,STAT1
	iNOS Signaling	1.72	0.0435	44/46 (96%)			0.04	0			0.04	0			0	0.04		JAK1,STAT1
	Th2 Pathway	1.71	0.0242	121/124 (98%)			0.02	0			0.02	0			0.01	0.02		HLA-A,HLA-DQB1,JAK1
	Role of PKR in Interferon Induction and Antiviral Response	1.7	0.024	122/125 (98%)			0.02	0			0.02	0			0	0.02		JAK1,RIGI,STAT1
	Pancreatic Adenocarcinoma Signaling	1.7	0.024	122/125 (98%)			0.02	0.01			0.02	0.01			0	0.02		JAK1,SMAD4,STAT1
	Transcriptional activity of SMAD2/SMAD3:SMAD4 heterotrimer	1.69	0.0417	46/48 (96%)			0.02	0.02			0.02	0.02			0	0.04		SMAD4,STAT1
	PFKFB4 Signaling Pathway	1.69	0.0417	46/48 (96%)			0	0.04			0.02	0.02			0	0.04		FBP1,FBP2
	Signaling by ERBB2	1.67	0.0408	47/49 (96%)			0.02	0.02			0.02	0.02			0.02	0.02		CDC37,PRKCA
	Gα12/13 Signaling	1.66	0.0231	127/130 (98%)			0	0.02			0	0.02			0.02	0.01		CDH1,CDH13,CDH17
	C-type lectin receptors (CLRs)	1.65	0.0229	128/131 (98%)			0	0.02			0.02	0			0	0.02		MUC13,MUC2,MUC5B
	Choline catabolism	1.64	0.2	4/5 (80%)			0	0.2			0	0.2			0	0.2		SLC44A1
	Signaling by TGF-beta Receptor Complex	1.62	0.0385	50/52 (96%)			0	0.04			0	0.04			0	0.04		F11R,SMAD4
	Iron homeostasis signaling pathway	1.61	0.0222	132/135 (98%)			0.01	0.01			0.01	0.01			0.01	0.01		JAK1,SLC39A14,SMAD4
	Activation of IRF by Cytosolic Pattern Recognition Receptors	1.58	0.0364	53/55 (96%)			0.04	0			0.04	0			0	0.04		RIGI,STAT1
	CNTF Signaling	1.55	0.0351	55/57 (96%)			0.04	0			0.04	0			0	0.04		JAK1,STAT1
	Role of JAK2 in Hormone-like Cytokine Signaling	1.53	0.0345	56/58 (97%)			0.03	0			0.03	0			0	0.03		JAK1,STAT1
	Dilated Cardiomyopathy Signaling Pathway	1.53	0.0205	143/146 (98%)			0	0.02			0	0.02			0.01	0.01		DSC2,DSG2,LAMA4
	Signaling by Rho Family GTPases	1.49	0.0153	257/261 (98%)			0	0.01			0	0.01			0.01	0.01		CDH1,CDH13,CDH17,NCF1
	Thrombopoietin Signaling	1.47	0.0317	61/63 (97%)			0.02	0.02			0.02	0.02			0.02	0.02		PRKCA,STAT1
	Phagosome Maturation	1.47	0.0195	151/154 (98%)			0.02	0			0.02	0			0.01	0.01		HLA-A,NCF1,VAMP3
	Colorectal Cancer Metastasis Signaling	1.46	0.015	262/266 (98%)			0.01	0.01			0.01	0.01			0	0.01		CDH1,JAK1,SMAD4,STAT1
	IL-17A Signaling in Airway Cells	1.46	0.0312	62/64 (97%)			0.02	0.02			0.03	0			0	0.03		JAK1,MUC5B
	Induction of Apoptosis by HIV1	1.44	0.0308	63/65 (97%)			0	0.03			0	0.03			0.02	0.02		SLC25A10,SLC25A13
	Superoxide Radicals Degradation	1.44	0.125	7/8 (88%)			0	0.13			0.13	0			0	0.13		SOD2
	Macrophage Classical Activation Signaling Pathway	1.41	0.0185	159/162 (98%)			0.02	0			0.02	0			0	0.02		HLA-DQB1,JAK1,STAT1
	Growth Hormone Signaling	1.41	0.0294	66/68 (97%)			0.01	0.01			0.01	0.01			0.01	0.01		PRKCA,STAT1
	Role of JAK1 and JAK3 in γc Cytokine Signaling	1.41	0.0294	66/68 (97%)			0.03	0			0.03	0			0	0.03		JAK1,STAT1
	OAS antiviral response	1.39	0.111	8/9 (89%)			0.11	0			0.11	0			0	0.11		RIGI
	Macrophage Alternative Activation Signaling Pathway	1.35	0.0175	168/171 (98%)			0.02	0			0.02	0			0	0.02		HLA-DQB1,JAK1,STAT1
	Aspartate and asparagine metabolism	1.35	0.1	9/10 (90%)			0	0.1			0	0.1			0	0.1		SLC25A13
	IL-7 Signaling Pathway	1.3	0.0256	76/78 (97%)			0.03	0			0.03	0			0	0.03		JAK1,STAT1
	Glycosaminoglycan metabolism	1.29	0.0253	77/79 (97%)			0	0.03			0	0.03			0.03	0		HSPG2,SLC26A2
	Role of JAK family kinases in IL-6-type Cytokine Signaling	1.29	0.0253	77/79 (97%)			0.03	0			0.03	0			0	0.03		JAK1,STAT1
	Role of MAPK Signaling in the Pathogenesis of Influenza	1.26	0.0244	80/82 (98%)			0.01	0.01			0	0.02			0.02	0		PLA2G4A,PRKCA
	JAK/STAT Signaling	1.26	0.0244	80/82 (98%)			0.02	0			0.02	0			0	0.02		JAK1,STAT1
