## Supplementary material for "A MULTI-MINERAL INTERVENTION TO IMPROVE DISEASE-RELATED AND MECHANISTIC BIOMARKERS IN ULCERATIVE COLITIS PATIENTS": S Table 7

### Sheet: 7A_All Networks
	Supplement Table 7. Functional networks identified by network analysis in IPA (based on proteins presented in Figure 5)
	A. All Networks.
	Aquamin
	ID	Score	Focus Molecules	Top Diseases and Functions	Molecules in Network
	1	39	21	Gastrointestinal Disease, Inflammatory Response, Organismal Injury and Abnormalities	AKT,ATP1B1,CA12,CD74,CD81,CDH17,CLIC5,Collagen type I (complex),DDX5,DDX60,DSG2,HLA-DQB1,IFN alpha/beta,IFN beta,IFN type 1,IFNAR,IgA,IgG,IgG1,IgM,interferon alpha,JAK1/2,KRT19,LAMA5,LAMC1,MEP1A,MHC class II (complex),MHC II,NCF1,NID1,PIGR,RIGI,SMAD4,STAT1,STING1
	2	39	21	Developmental Disorder, Organismal Injury and Abnormalities, Skeletal and Muscular Disorders	26S proteasome,ALP,alpha catenin,BCR (complex),CA1,CA2,CA4,CD38,CDC37,CDH1,CLDN3,CLDN7,cytochrome C,DSP,EPCAM,ERK,ERK1/2,F Actin,F11R,insulin,JNK,KRT13,KRT18,KRT20,KRT8,LAMA4,NFkB (complex),p38 MAPK,PLA2G4A,PRKCA,RNA polymerase II,SLC25A13,SOD2,TJP1,VEGF
	3	20	13	Lipid Metabolism, Molecular Transport, Small Molecule Biochemistry	ACOT2,ACOX1,ACSS2,ANGPT2,AREG,CHKB,CSTB,FBP1,FCGBP,FGF23,FSH,GAPDH,HNRNPH1,INSR,IQGAP1,KRT12,MET,mir-154 (includes others),p85 PIK3R,PTEN,PTN,PTPN2,SCP2,SLC12A7,SLC25A10,SLC25A20,SLC27A2,SLC27A4,SLC30A7,SLC39A14,SLC4A4,STK25,VDR,VIL1,ZG16
	4	20	13	Cancer, Cellular Growth and Proliferation, Organismal Injury and Abnormalities	AR,BAK1,BMP2,BPIFA1,CD244,CD9,CHL1,CXXC5,CYP17A1,DDX46,DSC2,DSG2,FBP2,FST,GBE1,HLA-A,IHH,IL23A,JAK1,JUP,KITLG,KLRG1,KRT14,LAG3,LTF,MMP10,MUC5B,MYOD1,NCOA2,NOTCH1,POSTN,SLC26A2,STAT3,TJP3,TNFAIP8
	5	16	11	Gastrointestinal Disease, Inflammatory Response, Organismal Injury and Abnormalities	AHR,C8B,CBFA2T3,CD59,CDH13,CLCA1,CLCA4,CREB,CRLF2,CST3,CXCL11,CYP17A1,DUOX2,FBLN5,FLNB,GAST,GLA,GLUL,Hsd3b4 (includes others),IFNG,IFNGR2,IL10,MUC2,Muc4,NHERF2,NOTCH3,NRP2,REG3A,SAA1,SLC34A2,SMAD6,STAT5B,Tcrd,TNFRSF21,VCAN
	6	16	11	Connective Tissue Disorders, Inflammatory Disease, Organismal Injury and Abnormalities	ARRB1,ATP1B3,B4GALNT1,CHI3L1,COCH,CXCR3,DDX18,ENPP2,ERBB2,HSPG2,IgG3,IL16,IL1B,JAK1,KRT35,LRG1,MEF2,MUC13,Orm1 (includes others),PPARG,REL,RORC,SAA1,SLC1A3,SLC26A3,SLC39A5,SLC44A1,SMO,SOX2,SPPL2A,STX4,TGF beta,TNFRSF21,TSLP,VAMP3
	7	2	1	Dermatological Diseases and Conditions, Embryonic Development, Hair and Skin Development and Function	Cux1,KRT75
	Placebo
	ID	Score	Focus Molecules	Top Diseases and Functions	Molecules in Network
	1	39	21	Gastrointestinal Disease, Inflammatory Response, Organismal Injury and Abnormalities	AKT,ATP1B1,CA12,CD74,CD81,CDH17,CLIC5,Collagen type I (complex),DDX5,DDX60,DSG2,HLA-DQB1,IFN alpha/beta,IFN beta,IFN type 1,IFNAR,IgA,IgG,IgG1,IgM,interferon alpha,JAK1/2,KRT19,LAMA5,LAMC1,MEP1A,MHC class II (complex),MHC II,NCF1,NID1,PIGR,RIGI,SMAD4,STAT1,STING1
	2	39	21	Developmental Disorder, Organismal Injury and Abnormalities, Skeletal and Muscular Disorders	26S proteasome,ALP,alpha catenin,BCR (complex),CA1,CA2,CA4,CD38,CDC37,CDH1,CLDN3,CLDN7,cytochrome C,DSP,EPCAM,ERK,ERK1/2,F Actin,F11R,insulin,JNK,KRT13,KRT18,KRT20,KRT8,LAMA4,NFkB (complex),p38 MAPK,PLA2G4A,PRKCA,RNA polymerase II,SLC25A13,SOD2,TJP1,VEGF
	3	20	13	Cardiovascular System Development and Function, Lipid Metabolism, Molecular Transport	ACAC,ACOX1,ACSS2,actin,ANGPT2,ATF3,CHKB,CSTB,F3,FBP1,FCGBP,FGF23,GPX4,INSR,KRT12,MET,mir-154 (includes others),NOTCH4,p85 PIK3R,PF4,PTEN,PTN,PTPN2,PTPRF,SERPINE1,SLC12A7,SLC25A10,SLC25A20,SLC27A4,SLC30A7,SLC39A14,SLC4A4,VDR,VIL1,ZG16
	4	18	12	Cellular Movement, Hematological System Development and Function, Immune Cell Trafficking	AR,BAK1,BCL3,BPIFA1,CCR7,CD244,CHL1,CIITA,CXXC5,DDX46,DSC2,FBP2,GBE1,HLA-A,IFNAR2,IHH,IL23A,IRF4,JAK1,JUP,KLRG1,KRT14,LAG3,LTF,MUC5B,MYOD1,NCOA2,NOTCH1,POSTN,PTPRF,SLC26A2,STAT3,THY1,TJP3,TNFAIP8
	5	18	12	Gastrointestinal Disease, Inflammatory Response, Organismal Injury and Abnormalities	AHR,C8B,CBFA2T3,CD59,CDH13,CLCA1,CLCA4,COMT,CREB,CRLF2,CST3,CXCL11,DUOX2,FLNB,GAST,GLUL,HLA-DQB1,IDO,IFNG,IFNGR2,IL10,LAMB2,LTBP3,MUC2,Muc4,NFKBID,NHERF2,REG3A,SAA1,SLC29A1,SLC34A2,STAT5B,Tcrd,TNFRSF21,VCAN
	6	16	11	Cellular Movement, Hematological System Development and Function, Immune Cell Trafficking	ATP1B3,B4GALNT1,BCL3,CHI3L1,CXCR3,DDX18,ENPP2,ERBB2,HSPG2,IgG3,IL16,IL1B,JAK1,KRT35,LRG1,MEF2,MUC13,NRP1,Orm1 (includes others),PPARG,REL,RORC,SAA1,SLC1A3,SLC26A3,SLC39A5,SLC44A1,SOX2,SOX5,STX4,TGF beta,TNFRSF21,TNFRSF9,TSLP,VAMP3
	7	2	1	Dermatological Diseases and Conditions, Embryonic Development, Hair and Skin Development and Function	Cux1,KRT75
				Table 7A shows diseases and functions based on protein expression and their interactions in the protein networks.
				Bold: Top Diseases and Functions are similar in both groups. But the expression of participating proteins is opposite, as shown in Network 1 (Supplement Fig 4).
				Each network is limited to 35 molecules (IPA default setting) to ensure it is manageable and easy to view. Focus molecules represent proteins present in our dataset.

### Sheet: 7B-C_Network #1
	Supplement Table 7. Predicted protein interactions in Network 1 (based on proteins presented in Figure 5 and shown in the Supplement Figure 4 Network 1 diagram)									© 2000-2024 QIAGEN. All rights reserved.
	Table 7B includes 21 specific molecules that are part of our dataset and are connected to other molecules in the QIAGEN Knowledge Base to create Network 1. Each network is limited to 35 molecules (IPA default setting) to ensure it is manageable and easy to view. Network 1 is linked to biological functions related to "Gastrointestinal Disease, Inflammatory Response, Organismal Injury, and Abnormal…
	B. Molecules.			AQ-180D			PLACEBO
	Symbol	Entrez Gene Name	UniProt/Swiss-Prot Accession	Expr Log Ratio	Expr p-value		Expr Log Ratio	Expr p-value	Location	Family	Entrez Gene ID for Human
	AKT								Cytoplasm	group
	ATP1B1	ATPase Na+/K+ transporting subunit beta 1	P05026	0.288016	0.0510296		0.00240711	0.985766	Plasma Membrane	transporter	481
	CA12	carbonic anhydrase 12	O43570	0.4287	0.0580452		-0.121631	0.557055	Plasma Membrane	enzyme	771
	CD74	CD74 molecule	P04233	-0.341153	0.0964991		0.0723515	0.700909	Plasma Membrane	transmembrane receptor	972
	CD81	CD81 molecule	P60033	-0.175928	0.495822		0.10353	0.664786	Plasma Membrane	other	975
	CDH17	cadherin 17	Q12864	0.330869	0.0243123		0.00963187	0.942575	Plasma Membrane	transporter	1015
	CLIC5	chloride intracellular channel 5	Q9NZA1	0.328109	0.0300599		-0.0384307	0.780435	Cytoplasm	ion channel	53405
	Collagen type I (complex)								Extracellular Space	complex
	DDX5	DEAD-box helicase 5	P17844	-0.260462	0.139927		0.277882	0.0897064	Nucleus	enzyme	1655
	DDX60	DExD/H-box helicase 60	Q8IY21	-0.119586	0.600457		0.429834	0.0446652	Cytoplasm	enzyme	55601
	DSG2	desmoglein 2	Q14126	0.244671	0.0109943		0.0377079	0.665483	Plasma Membrane	other	1829
	HLA-DQB1	major histocompatibility complex, class II, DQ beta 1	P01920	-0.110255	0.842343		0.552691	0.283311	Plasma Membrane	other	3119
	IFN alpha/beta								Extracellular Space	group
	IFN beta								Extracellular Space	group
	IFN type 1								Other	group
	IFNAR								Plasma Membrane	group
	IgA								Extracellular Space	complex
	IgG								Extracellular Space	complex
	IgG1								Other	complex
	IgM								Extracellular Space	complex
	interferon alpha								Extracellular Space	group
	JAK1/2								Cytoplasm	group
	KRT19	keratin 19	P08727	0.313438	0.0948084		0.0972853	0.572258	Cytoplasm	other	3880
	LAMA5	laminin subunit alpha 5	O15230	0.249406	0.343494		-0.107657	0.657981	Extracellular Space	other	3911
	LAMC1	laminin subunit gamma 1	P11047	0.0435057	0.861452		-0.18675	0.419378	Extracellular Space	other	3915
	MEP1A	meprin A subunit alpha	Q16819	0.737126	0.00578935		-0.0181926	0.939835	Plasma Membrane	peptidase	4224
	MHC class II (complex)								Plasma Membrane	complex
	MHC II								Plasma Membrane	group
	NCF1	neutrophil cytosolic factor 1	P14598	-0.33942	0.109331		0.0893877	0.646172	Cytoplasm	enzyme	653361
	NID1	nidogen 1	P14543	0.0536594	0.85535		-0.23969	0.380284	Extracellular Space	other	4811
	PIGR	polymeric immunoglobulin receptor	P01833	0.537394	0.0195745		0.0779584	0.709605	Plasma Membrane	transporter	5284
	RIGI	RNA sensor RIG-I	O95786	-0.19827	0.260833		0.0803745	0.621286	Cytoplasm	enzyme	23586
	SMAD4	SMAD family member 4	Q13485	0.737233	0.0112974		0.115323	0.662019	Nucleus	transcription regulator	4089
	STAT1	signal transducer and activator of transcription 1	P42224	-0.123202	0.639211		0.0967677	0.690777	Nucleus	transcription regulator	6772
	STING1	stimulator of interferon response cGAMP interactor 1	Q86WV6	-0.428802	0.0145112		0.00327375	0.983591	Cytoplasm	ion channel	340061
	C. Realtionships			AQ-180D			PLACEBO
	From Molecule(s)	Relationship Type	To Molecule(s)	Expression	Relationship		Expression	Relationship
	AKT	phosphorylation	STAT1	Effect not predicted	Indirect		Findings Inconsistent	Indirect
	AKT	translocation	AKT	Predicted inhibition	Indirect		Predicted inhibition	Indirect
	CD74	expression	IgG	Predicted inhibition	Indirect		Predicted activation	Indirect
	CD74	expression	IgM	Predicted inhibition	Indirect		Findings Inconsistent	Indirect
	CD74	localization	IgA	Effect not predicted	Indirect		Effect not predicted	Indirect
	CD74	localization	IgG1	Effect not predicted	Indirect		Effect not predicted	Indirect
	CD74	localization	IgM	Effect not predicted	Indirect		Findings Inconsistent	Indirect
	CD74	localization	MHC class II (complex)	Effect not predicted	Direct		Predicted inhibition	Direct
	CD74	phosphorylation	AKT	Predicted inhibition	Indirect		Findings Inconsistent	Indirect
	CD74	protein-protein interactions	MHC class II (complex)	Effect not predicted	Direct		Predicted inhibition	Direct
	CD81	expression	IgA	Predicted activation	Indirect		Predicted inhibition	Indirect
	CD81	expression	IgG	Predicted inhibition	Indirect		Predicted activation	Indirect
	CD81	expression	IgG1	Predicted inhibition	Indirect		Predicted activation	Indirect
	CD81	expression	IgM	Predicted inhibition	Indirect		Predicted inhibition	Indirect
	CD81	localization	IgA	Predicted activation	Indirect		Predicted inhibition	Indirect
	CD81	localization	IgM	Fidings Inconsistent	Indirect		Predicted inhibition	Indirect
	CDH17	expression	IgG	Fidings Inconsistent	Indirect		Predicted activation	Indirect
	DSG2	activation	AKT	Predicted inhibition	Indirect		Predicted inhibition	Indirect
	DSG2	expression	Collagen type I (complex)	Fidings Inconsistent	Indirect		Predicted inhibition	Indirect
	DSG2	phosphorylation	AKT	Predicted inhibition	Indirect		Predicted inhibition	Indirect
	HLA-DQB1	expression	IgG	Predicted inhibition	Indirect		Predicted activation	Indirect
	HLA-DQB1	expression	IgG1	Predicted inhibition	Indirect		Predicted activation	Indirect
	HLA-DQB1	expression	IgM	Predicted inhibition	Indirect		Predicted inhibition	Indirect
	IFN alpha/beta	activation	STAT1	Predicted inhibition	Indirect		Predicted activation	Indirect
	IFN alpha/beta	expression	STAT1	Predicted inhibition	Indirect		Predicted activation	Indirect
	IFN alpha/beta	phosphorylation	STAT1	Predicted inhibition	Indirect		Predicted activation	Indirect
	IFN beta	expression	IgM	Predicted inhibition	Indirect		Findings Inconsistent	Indirect
	IFN beta	expression	RIGI	Fidings Inconsistent	Indirect		Predicted activation	Indirect
	IFN beta	expression	STAT1	Predicted inhibition	Indirect		Predicted activation	Indirect
	IFN beta	expression	STING1	Predicted inhibition	Indirect		Predicted activation	Indirect
	IFN type 1	expression	RIGI	Predicted inhibition	Indirect		Predicted activation	Indirect
	IFN type 1	phosphorylation	STAT1	Predicted inhibition	Indirect		Predicted activation	Indirect
	IFNAR	activation	STAT1	Predicted inhibition	Indirect		Predicted activation	Indirect
	IFNAR	expression	CD74	Predicted inhibition	Indirect		Predicted activation	Indirect
	IFNAR	expression	IFN type 1	Predicted inhibition	Indirect		Predicted activation	Indirect
	IFNAR	expression	MHC class II (complex)	Predicted inhibition	Indirect		Predicted activation	Indirect
	IFNAR	expression	RIGI	Predicted inhibition	Indirect		Predicted activation	Indirect
	IFNAR	expression	STAT1	Predicted inhibition	Indirect		Predicted activation	Indirect
	IFNAR	localization	IFN beta	Effect not predicted	Indirect		Predicted activation	Indirect
	IFNAR	phosphorylation	STAT1	Predicted inhibition	Indirect		Predicted activation	Indirect
	IgG	localization	IgG	Effect not predicted	Indirect		Predicted activation	Indirect
	IgG	localization	IgM	Effect not predicted	Indirect		Effect not predicted	Indirect
	IgG1	expression	MHC II	Predicted inhibition	Indirect		Predicted activation	Indirect
	IgM	activation	AKT	Fidings Inconsistent	Indirect		Predicted inhibition	Indirect
	IgM	expression	IgG1	Fidings Inconsistent	Indirect		Predicted activation	Indirect
	IgM	localization	IgG	Effect not predicted	Indirect		Effect not predicted	Indirect
	IgM	phosphorylation	AKT	Fidings Inconsistent	Indirect		Predicted inhibition	Indirect
	IgM	regulation of binding	IgM	Effect not predicted	Indirect		Predicted inhibition	Indirect
	JAK1/2	activation	STAT1	Predicted inhibition	Direct		Predicted activation	Direct
	JAK1/2	expression	CA12	Fidings Inconsistent	Indirect		Findings Inconsistent	Indirect
	JAK1/2	expression	CD74	Effect not predicted	Indirect		Effect not predicted	Indirect
	JAK1/2	expression	MHC II	Predicted inhibition	Indirect		Predicted activation	Indirect
	LAMA5	expression	STAT1	Fidings Inconsistent	Direct		Findings Inconsistent	Indirect
	LAMC1	protein-protein interactions	LAMA5	Effect not predicted	Direct		Effect not predicted	Direct
	MEP1A	expression	Collagen type I (complex)	Predicted activation	Indirect		Predicted inhibition	Indirect
	MHC II	expression	CD74	Effect not predicted	Indirect		Effect not predicted	Indirect
	MHC II	expression	DDX5	Effect not predicted	Indirect		Effect not predicted	Indirect
	MHC II	expression	HLA-DQB1	Effect not predicted	Indirect		Predicted activation	Indirect
	MHC II	expression	IgG	Predicted inhibition	Indirect		Predicted activation	Indirect
	MHC class II (complex)	protein-protein interactions	ATP1B1	Effect not predicted	Direct		Effect not predicted	Direct
	MHC class II (complex)	protein-protein interactions	CD74	Effect not predicted	Direct		Predicted inhibition	Direct
	MHC class II (complex)	protein-protein interactions	HLA-DQB1	Effect not predicted	Direct		Effect not predicted	Direct
	MHC class II (complex)	protein-protein interactions	KRT19	Effect not predicted	Direct		Effect not predicted	Direct
	MHC class II (complex)	regulation of binding	MHC class II (complex)	Effect not predicted	Indirect		Effect not predicted	Indirect
	NCF1	activation	STAT1	Effect not predicted	Indirect		Effect not predicted	Indirect
	NCF1	expression	IgG1	Effect not predicted	Indirect		Effect not predicted	Indirect
	NCF1	expression	RIGI	Effect not predicted	Indirect		Effect not predicted	Indirect
	NCF1	expression	STAT1	Effect not predicted	Indirect		Effect not predicted	Indirect
	NCF1	localization	interferon alpha	Effect not predicted	Indirect		Effect not predicted	Indirect
	NCF1	phosphorylation	STAT1	Effect not predicted	Indirect		Effect not predicted	Indirect
	NCF1	translocation	STAT1	Effect not predicted	Indirect		Effect not predicted	Indirect
	NID1	protein-protein interactions	LAMC1	Effect not predicted	Direct		Effect not predicted	Direct
	PIGR	expression	IgA	Predicted inhibition	Indirect		Predicted inhibition	Indirect
	PIGR	expression	IgG	Predicted inhibition	Indirect		Findings Inconsistent	Indirect
	PIGR	protein-protein interactions	IgM	Effect not predicted	Indirect		Effect not predicted	Direct
	PIGR	translocation	IgA	Predicted inhibition	Indirect		Predicted inhibition	Indirect
	RIGI	activation	AKT	Fidings Inconsistent	Indirect		Predicted inhibition	Indirect
	RIGI	activation	STAT1	Predicted inhibition	Direct		Predicted activation	Direct
	RIGI	expression	IFN alpha/beta	Predicted inhibition	Indirect		Predicted activation	Indirect
	RIGI	expression	IFN type 1	Predicted inhibition	Indirect		Predicted activation	Indirect
	RIGI	expression	RIGI	Fidings Inconsistent	Indirect		Findings Inconsistent	Indirect
	RIGI	expression	STAT1	Predicted inhibition	Indirect		Predicted activation	Direct
	RIGI	expression	interferon alpha	Predicted inhibition	Indirect		Predicted activation	Indirect
	RIGI	localization	IFN beta	Fidings Inconsistent	Indirect		Predicted activation	Indirect
	RIGI	localization	interferon alpha	Predicted inhibition	Indirect		Predicted activation	Indirect
	SMAD4	activation	STAT1	Predicted inhibition	Indirect		Findings Inconsistent	Indirect
	SMAD4	expression	AKT	Predicted inhibition	Direct		Predicted inhibition	Direct
	SMAD4	expression	Collagen type I (complex)	Predicted activation	Direct		Findings Inconsistent	Direct
	SMAD4	expression	SMAD4	Predicted activation	Direct		Predicted activation	Direct
	SMAD4	phosphorylation	STAT1	Predicted inhibition	Indirect		Findings Inconsistent	Indirect
	STAT1	activation	STAT1	Predicted inhibition	Indirect		Predicted activation	Direct
	STAT1	expression	CLIC5	Fidings Inconsistent	Indirect		Findings Inconsistent	Direct
	STAT1	expression	IgG	Fidings Inconsistent	Indirect		Findings Inconsistent	Indirect
	STAT1	expression	IgG1	Fidings Inconsistent	Indirect		Findings Inconsistent	Indirect
	STAT1	expression	MHC class II (complex)	Predicted inhibition	Direct		Predicted activation	Direct
	STAT1	expression	interferon alpha	Predicted inhibition	Direct		Predicted activation	Direct
	STAT1	localization	STAT1	Predicted inhibition	Direct		Predicted activation	Direct
	STAT1	phosphorylation	STAT1	Predicted inhibition	Direct		Predicted activation	Direct
	STAT1	transcription	STAT1	Predicted inhibition	Direct		Predicted activation	Direct
	STING1	activation	IFN type 1	Predicted inhibition	Indirect		Predicted activation	Indirect
	STING1	activation	STAT1	Predicted inhibition	Indirect		Predicted activation	Indirect
	STING1	expression	DDX60	Predicted inhibition	Indirect		Predicted activation	Indirect
	STING1	expression	IFN beta	Predicted inhibition	Indirect		Predicted activation	Indirect
	STING1	expression	interferon alpha	Predicted inhibition	Indirect		Predicted activation	Indirect
	STING1	localization	IFN beta	Predicted inhibition	Indirect		Predicted activation	Indirect
	STING1	localization	IgA	Effect not predicted	Indirect		Effect not predicted	Indirect
	STING1	localization	IgG	Effect not predicted	Indirect		Findings Inconsistent	Indirect
	STING1	localization	IgG1	Effect not predicted	Indirect		Effect not predicted	Indirect
	STING1	localization	IgM	Effect not predicted	Indirect		Effect not predicted	Indirect
	STING1	phosphorylation	STAT1	Predicted inhibition	Indirect		Predicted activation	Indirect
	STING1	phosphorylation	STING1	Predicted inhibition	Direct		Predicted activation	Direct
	STING1	protein-protein interactions	STING1	Predicted inhibition	Direct		Predicted activation	Direct
	STING1	translocation	STAT1	Predicted inhibition	Indirect		Predicted activation	Indirect
	interferon alpha	activation	STAT1	Predicted inhibition	Indirect		Predicted activation	Indirect
	interferon alpha	expression	STAT1	Predicted inhibition	Indirect		Predicted activation	Indirect
	interferon alpha	phosphorylation	AKT	Predicted inhibition	Indirect		Findings Inconsistent	Indirect
	interferon alpha	phosphorylation	STAT1	Predicted inhibition	Indirect		Predicted activation	Indirect
	interferon alpha	regulation of binding	STAT1	Predicted inhibition	Indirect		Predicted activation	Indirect

### Sheet: 7D_Disease & Function
	Supplement Table 7. List of all functional networks identified by network analysis in IPA (based on proteins presented in Figure 5)
	Table D shows diseases and functions based on protein interactions in the identified protein networks.
	D. Diseases or Functions Annotation
	Categories	Diseases or Functions Annotation	p-value	Molecules	# Molecules
	Inflammatory Response,Organismal Injury and Abnormalities	Inflammation of organ	4.34e-09	ATP1B1,CA12,CD74,CD81,DDX5,DSG2,HLA-DQB1,LAMA5,MEP1A,NCF1,NID1,PIGR,RIGI,SMAD4,STAT1,STING1	16
	Inflammatory Response,Organismal Injury and Abnormalities	Inflammation of body cavity	1.25e-08	ATP1B1,CD74,CD81,DDX5,DSG2,HLA-DQB1,MEP1A,NCF1,NID1,PIGR,RIGI,SMAD4,STAT1,STING1	14
	Inflammatory Response,Organismal Injury and Abnormalities	Inflammation of absolute anatomical region	5.49e-08	ATP1B1,CA12,CD74,CD81,DDX5,DSG2,HLA-DQB1,LAMA5,MEP1A,NCF1,NID1,PIGR,RIGI,SMAD4,STAT1,STING1	16
	Gastrointestinal Disease,Inflammatory Disease,Inflammatory Response,Organismal Injury and Abnormalities	Colitis	7.11e-07	ATP1B1,CD74,HLA-DQB1,MEP1A,NCF1,NID1,RIGI,STAT1,STING1	9
	Immunological Disease,Inflammatory Disease,Organismal Injury and Abnormalities	Immune mediated inflammatory disease	1.05e-06	ATP1B1,CD74,DDX5,DDX60,HLA-DQB1,LAMA5,LAMC1,NCF1,PIGR,RIGI,SMAD4,STAT1,STING1	13
	Inflammatory Disease,Organismal Injury and Abnormalities	Chronic inflammatory disorder	1.39e-06	ATP1B1,CA12,CD74,DDX5,HLA-DQB1,LAMC1,NCF1,NID1,PIGR,SMAD4,STAT1,STING1	12
	Infectious Diseases,Organismal Injury and Abnormalities	Infection of mammalia	2.26e-06	CD74,CD81,HLA-DQB1,NCF1,PIGR,RIGI,STAT1	7
	Immunological Disease,Organismal Injury and Abnormalities	Hypersensitive reaction	2.65e-06	ATP1B1,CD74,CD81,DDX5,HLA-DQB1,LAMA5,NCF1,STAT1	8
	Hematological System Development and Function,Lymphoid Tissue Structure and Development,Tissue Morphology	Quantity of lymphocytes	3.98e-06	CD74,CD81,CDH17,DDX5,HLA-DQB1,PIGR,RIGI,SMAD4,STAT1,STING1	10
	Cell-To-Cell Signaling and Interaction,Hematological System Development and Function,Immune Cell Trafficking,Inflammatory Response	Activation of lymphocytes	6.93e-06	CD74,CD81,HLA-DQB1,NCF1,RIGI,SMAD4,STAT1,STING1	8
	Immunological Disease,Inflammatory Disease,Inflammatory Response,Neurological Disease,Organismal Injury and Abnormalities	Experimental autoimmune encephalomyelitis	7.91e-06	CD74,HLA-DQB1,LAMA5,NCF1,SMAD4,STAT1,STING1	7
	Inflammatory Disease,Organismal Injury and Abnormalities	Formation of abscess	8.04e-06	NCF1,SMAD4,STAT1	3
	Infectious Diseases,Organismal Injury and Abnormalities	Infection by Flaviviridae	1.11e-05	CD81,DDX5,RIGI,STAT1,STING1	5
	Cellular Movement,Hematological System Development and Function,Immune Cell Trafficking	Cell movement of leukocytes	1.39e-05	CD74,CD81,HLA-DQB1,LAMA5,NCF1,PIGR,RIGI,SMAD4,STAT1,STING1	10
	Organismal Injury and Abnormalities	Fibrosis	1.41e-05	ATP1B1,CD74,CLIC5,DDX5,DSG2,HLA-DQB1,KRT19,NCF1,SMAD4,STAT1	10
	Cell-To-Cell Signaling and Interaction,Hematological System Development and Function,Immune Cell Trafficking,Inflammatory Response	Activation of T lymphocytes	1.5e-05	CD74,CD81,HLA-DQB1,NCF1,RIGI,SMAD4,STAT1	7
	Antimicrobial Response,Cell-To-Cell Signaling and Interaction,Connective Tissue Development and Function,Inflammatory Response	Antiviral response of fibroblasts	1.65e-05	RIGI,STAT1	2
	Cellular Movement	Migration of cells	1.82e-05	CA12,CD74,CD81,DSG2,HLA-DQB1,KRT19,LAMA5,LAMC1,NCF1,NID1,PIGR,RIGI,SMAD4,STAT1,STING1	15
	Immunological Disease,Organismal Injury and Abnormalities	Systemic autoimmune syndrome	1.94e-05	ATP1B1,CD74,CD81,CDH17,DDX60,HLA-DQB1,NCF1,RIGI,SMAD4,STAT1,STING1	11
	Cellular Movement,Hematological System Development and Function,Immune Cell Trafficking,Inflammatory Response	Cell movement of dendritic cells	2.06e-05	CD74,CD81,HLA-DQB1,PIGR,STING1	5
	Endocrine System Disorders,Gastrointestinal Disease,Metabolic Disease,Organismal Injury and Abnormalities	Diabetes mellitus	2.78e-05	ATP1B1,CA12,CD74,CDH17,CLIC5,DDX60,HLA-DQB1,MEP1A,NCF1,SMAD4,STAT1,STING1	12
	Cellular Movement,Hematological System Development and Function,Immune Cell Trafficking	Cell movement of antigen presenting cells	3.04e-05	CD74,CD81,HLA-DQB1,PIGR,SMAD4,STAT1,STING1	7
	Protein Synthesis	Production of protein	3.09e-05	CD74,CD81,CDH17,HLA-DQB1,PIGR,RIGI	6
	Cell Cycle,Cell-To-Cell Signaling and Interaction,Cellular Growth and Proliferation	Contact growth inhibition of lymphoma cell lines	3.15e-05	RIGI,STAT1	2
	Gastrointestinal Disease,Hepatic System Disease,Organismal Injury and Abnormalities	Liver lesion	3.21e-05	ATP1B1,CA12,CD74,CD81,CDH17,CLIC5,DDX5,HLA-DQB1,KRT19,LAMA5,LAMC1,MEP1A,NCF1,NID1,PIGR,RIGI,SMAD4,STAT1,STING1	19
	Hematological System Development and Function,Lymphoid Tissue Structure and Development,Tissue Morphology	Quantity of T lymphocytes	3.51e-05	CD74,DDX5,HLA-DQB1,PIGR,RIGI,SMAD4,STAT1,STING1	8
	Cellular Function and Maintenance	Function of leukocytes	3.79e-05	CD74,CD81,HLA-DQB1,MEP1A,PIGR,RIGI,STAT1	7
	Cancer,Cell Cycle,Cell-To-Cell Signaling and Interaction,Cellular Growth and Proliferation,Organismal Injury and Abnormalities,Tumor Morphology	Contact growth inhibition of tumor cells	3.94e-05	RIGI,SMAD4	2
	Cell-To-Cell Signaling and Interaction	Response of connective tissue cells	4.1e-05	NCF1,RIGI,STAT1	3
	Cellular Movement,Hematological System Development and Function,Immune Cell Trafficking	Migration of antigen presenting cells	4.26e-05	CD74,CD81,HLA-DQB1,PIGR,STAT1	5
	Immunological Disease,Organismal Injury and Abnormalities	Immediate hypersensitivity	4.31e-05	CD74,CD81,DDX5,HLA-DQB1,LAMA5,STAT1	6
	Inflammatory Disease,Organismal Injury and Abnormalities	Formation of abscess in liver	5.45e-05	NCF1,STAT1	2
	Gastrointestinal Disease,Hepatic System Disease,Liver Fibrosis,Organismal Injury and Abnormalities	Fibrosis of liver	5.53e-05	ATP1B1,CD74,HLA-DQB1,NCF1,SMAD4,STAT1	6
	Immunological Disease,Organismal Injury and Abnormalities	Delayed hypersensitive reaction	5.73e-05	ATP1B1,CD74,HLA-DQB1,NCF1	4
	Cellular Movement,Hematological System Development and Function,Immune Cell Trafficking,Inflammatory Response	Cell movement of phagocytes	5.85e-05	CD74,CD81,HLA-DQB1,NCF1,PIGR,SMAD4,STAT1,STING1	8
	Tissue Morphology	Quantity of cells	6.61e-05	CD74,CD81,CDH17,DDX5,HLA-DQB1,KRT19,LAMA5,LAMC1,PIGR,RIGI,SMAD4,STAT1,STING1	13
	Cell Morphology,Hematological System Development and Function,Inflammatory Response	M1 polarization of microglia	6.83e-05	STAT1,STING1	2
	Cellular Movement,Hematological System Development and Function,Immune Cell Trafficking,Inflammatory Response	Migration of dendritic cells	7.57e-05	CD74,CD81,HLA-DQB1,PIGR	4
	Cellular Movement	Invasion of cells	8.96e-05	CA12,CD74,CD81,DSG2,KRT19,LAMA5,LAMC1,PIGR,RIGI,SMAD4,STAT1	11
	Cancer,Organismal Injury and Abnormalities,Respiratory Disease	Lung tumor	9.19e-05	ATP1B1,CD74,CD81,CLIC5,DDX5,DSG2,HLA-DQB1,KRT19,LAMA5,LAMC1,MEP1A,NCF1,NID1,PIGR,SMAD4,STAT1,STING1	17
	Organismal Survival	Survival of organism	0.000117	CA12,CD74,KRT19,LAMC1,NCF1,RIGI,SMAD4,STAT1,STING1	9
	Infectious Diseases,Organismal Injury and Abnormalities	Replication of Influenza A virus	0.00012	ATP1B1,CD81,RIGI,STAT1,STING1	5
	Cellular Development,Cellular Growth and Proliferation,Embryonic Development,Hematological System Development and Function,Hematopoiesis,Humoral Immune Response,Lymphoid Tissue Structure and Development,Organ Development,Organismal Development,Tissue Development	Differentiation of B lymphocytes	0.00012	CD74,CD81,CDH17,RIGI,STAT1	5
	Organismal Injury and Abnormalities	Abnormal morphology of body cavity	0.00012	CD81,CDH17,DSG2,HLA-DQB1,LAMC1,MEP1A,NCF1,PIGR,RIGI,SMAD4,STAT1	11
	Endocrine System Disorders,Gastrointestinal Disease,Immunological Disease,Metabolic Disease,Organismal Injury and Abnormalities	Insulin-dependent diabetes mellitus	0.000121	CD74,CDH17,DDX60,HLA-DQB1,NCF1,STAT1	6
	Infectious Diseases,Organismal Injury and Abnormalities	Replication of Reoviridae	0.000132	STAT1,STING1	2
	Cellular Movement	Migration of chronic lymphocytic leukemia cells	0.000137	CD74,STAT1	2
	Digestive System Development and Function,Gastrointestinal Disease,Hepatic System Development and Function,Hepatic System Disease,Inflammatory Disease,Inflammatory Response,Liver Inflammation/Hepatitis,Organ Development,Organismal Injury and Abnormalities	Inflammation of liver	0.000145	CD81,DDX5,RIGI,SMAD4,STAT1,STING1	6
	Cellular Growth and Proliferation,Tissue Development	Proliferation of epithelial cells	0.000163	DDX5,DSG2,LAMA5,LAMC1,NCF1,SMAD4,STING1	7
	Tissue Development	Growth of epithelial tissue	0.000183	DDX5,DSG2,LAMA5,LAMC1,NCF1,SMAD4,STAT1,STING1	8
	Humoral Immune Response,Protein Synthesis	Quantity of immunoglobulin	0.000202	CD74,CD81,CDH17,HLA-DQB1,PIGR	5
	Cell Morphology,Immunological Disease,Organismal Injury and Abnormalities	Abnormal morphology of leukocytes	0.000229	CD74,CD81,HLA-DQB1,PIGR,RIGI	5
	Organismal Injury and Abnormalities	Acute disease	0.000258	ATP1B1,CA12,CD74,DDX5,DDX60,HLA-DQB1,LAMA5,NCF1,NID1,PIGR,SMAD4,STAT1,STING1	13
	Cellular Function and Maintenance,Hematological System Development and Function	Function of lymphocytes	0.000319	CD74,CD81,HLA-DQB1,PIGR,STAT1	5
	Antimicrobial Response,Inflammatory Response	Antimicrobial response	0.000321	DDX60,NCF1,RIGI,STAT1,STING1	5
	Cell-mediated Immune Response,Cell-To-Cell Signaling and Interaction,Cellular Movement,Hematological System Development and Function,Immune Cell Trafficking	Recruitment of CD8+ T lymphocyte	0.000355	RIGI,STAT1	2
	Gastrointestinal Disease,Inflammatory Disease,Inflammatory Response,Organismal Injury and Abnormalities	Experimental colitis	0.00036	CD74,HLA-DQB1,STAT1,STING1	4
	Cell Morphology,Immunological Disease,Organismal Injury and Abnormalities	Abnormal morphology of lymphocytes	0.000381	CD74,CD81,HLA-DQB1,PIGR	4
	Immunological Disease,Inflammatory Disease,Inflammatory Response,Neurological Disease,Organismal Injury and Abnormalities	Delay in experimental autoimmune encephalomyelitis	0.000393	SMAD4,STING1	2
	Connective Tissue Disorders,Immunological Disease,Inflammatory Disease,Inflammatory Response,Organismal Injury and Abnormalities,Skeletal and Muscular Disorders	Rheumatoid arthritis	0.000395	ATP1B1,CD74,HLA-DQB1,NCF1,SMAD4,STAT1,STING1	7
	Infectious Diseases,Organismal Injury and Abnormalities	Replication of vesicular stomatitis virus	0.000402	ATP1B1,RIGI,STING1	3
	Cell Morphology,Cellular Assembly and Organization,Cellular Function and Maintenance,Inflammatory Response	Accumulation of autophagosomes	0.000406	NCF1,STING1	2
	Cell Cycle,Gene Expression	Binding of interferon-stimulated response element	0.00041	RIGI,STAT1	2
	Cellular Movement	Cell movement of myeloid cells	0.000433	CD74,LAMA5,NCF1,PIGR,SMAD4,STAT1,STING1	7
	Cellular Development,Skeletal and Muscular System Development and Function,Tissue Development	Differentiation of muscle cells	0.000447	CD81,DDX5,LAMC1,SMAD4,STAT1	5
	Immunological Disease,Organismal Injury and Abnormalities	Immunodeficiency	0.000453	CD74,CD81,CLIC5,NCF1,STAT1	5
	Infectious Diseases,Organismal Injury and Abnormalities	Parasitic Infection	0.000459	CD74,CD81,HLA-DQB1,PIGR	4
	Connective Tissue Disorders,Inflammatory Disease,Organismal Injury and Abnormalities,Skeletal and Muscular Disorders	Rheumatic Disease	0.00048	ATP1B1,CD74,CD81,HLA-DQB1,LAMC1,NCF1,SMAD4,STAT1,STING1	9
	Infectious Diseases,Organismal Injury and Abnormalities	Replication of Herpesviridae	0.000504	ATP1B1,RIGI,STAT1	3
	Cell-mediated Immune Response,Cell-To-Cell Signaling and Interaction,Cellular Movement,Hematological System Development and Function,Immune Cell Trafficking	Recruitment of T lymphocytes	0.000518	RIGI,STAT1,STING1	3
	Antimicrobial Response,Inflammatory Response	Antiviral response	0.000555	DDX60,RIGI,STAT1,STING1	4
	Cellular Development,Cellular Growth and Proliferation,Connective Tissue Development and Function,Embryonic Development,Organismal Development,Skeletal and Muscular System Development and Function,Tissue Development	Osteoclastogenesis of bone	0.000569	CD81,STAT1	2
	Hematological System Development and Function,Lymphoid Tissue Structure and Development,Tissue Morphology	Number of activated T lymphocyte	0.000569	RIGI,STAT1	2
	Hematological System Development and Function,Lymphoid Tissue Structure and Development,Tissue Morphology	Quantity of memory T lymphocytes	0.000578	RIGI,SMAD4,STAT1	3
	Hereditary Disorder,Metabolic Disease,Organismal Injury and Abnormalities	Type 1 interferonopathy	0.00058	DDX60,STING1	2
	Infectious Diseases,Organismal Injury and Abnormalities	Infection by Bacilli	0.000618	CA12,NCF1,STAT1	3
	Cellular Assembly and Organization	Acidification of lysosome	0.00065	NCF1,STING1	2
	Organismal Injury and Abnormalities	Abnormal morphology of abdomen	0.000654	CDH17,HLA-DQB1,LAMC1,MEP1A,NCF1,PIGR,RIGI,STAT1	8
	Humoral Immune Response,Protein Synthesis	Quantity of IgG	0.00067	CD81,CDH17,HLA-DQB1,PIGR	4
	Tissue Development	Formation of epithelial tissue	0.000689	LAMC1,NID1,SMAD4	3
	Inflammatory Response	Innate immune response	0.000767	NCF1,RIGI,STAT1,STING1	4
	Inflammatory Response	Cell-mediated response	0.000795	CD74,HLA-DQB1,NCF1,STING1	4
